# Unified Predictive Model for Endometriosis: Merging Clinical, Self-reporting and Genetic Information

**DOI:** 10.1101/2022.03.20.22272657

**Authors:** Ido Blass, Tali Sahar, Adi Shraibman, Dan Ofer, Nadav Rappoport, Michal Linial

## Abstract

Endometriosis is a condition characterized by implants of endometrial tissues into extrauterine sites, mostly within the pelvic peritoneum. The prevalence of endometriosis is under-diagnosed, and estimated to account for 5–10% of all women of reproductive age. The goal of this study is to develop a model for endometriosis based on the UK-biobank (UKBB). We partitioned the data into those diagnosed with endometriosis (5,924; ICD-10: N80) and a control group (142,576). We included over 1000 variables from UKBB covering personal information about female health, lifestyle, self-reported data, genetic variants, and medical history prior to endometriosis diagnosis. We applied machine learning algorithms to train an endometriosis prediction model. The optimal prediction was achieved with the gradient boosting algorithms of CatBoost for the data-combined model, with an area under the ROC curve (roc-AUC) of 0.78. We discovered that, prior to being diagnosed with endometriosis, women had significantly more ICD-10 diagnoses than the average unaffected woman. Informative features, ranked by SHAP values included irritable bowel syndrome (IBS) and the length of the menstrual cycle. We conclude that the rich population-based retrospective data from the UKBB is valuable for developing predictive models despite the limitations of missing data and noisy medical input. The informative features of the model may improve clinical utility for endometriosis diagnosis.
