## Supplementary material for "Unified Predictive Model for Endometriosis: Merging Clinical, Self-reporting and Genetic Information": Table S2

### Sheet: Sheet1
Table S2. GWAS variants from GWAS of endometriosis (from OT)
gene_symbol	variantRsId	variantId	studyId	studySampleSize	publicationFirstAuthor	label	chr	location	disease_ID	gene_related
ARL14EP	rs11031005	11_30204809_T_C	GCST010178_2	411051	Adewuyi EO	intergenic_variant	11	30204809	EFO_0001065	ENSG00000152219
CC2D2A	rs13118306	4_15476188_C_G	GCST010859	609867	Adewuyi EO	intron_variant	4	15476188	EFO_0001065	ENSG00000048342
NEGR1	rs1620977	1_72263459_A_G	GCST010859	609867	Adewuyi EO	intron_variant	1	72263459	EFO_0001065	ENSG00000172260
NR2F2	rs35625885	15_96414739_A_G	GCST010859	609867	Adewuyi EO	intergenic_variant	15	96414739	EFO_0001065	ENSG00000185551
TYR	rs7358418	11_89236970_T_G	GCST010859	609867	Adewuyi EO	intron_variant	11	89236970	EFO_0001065	ENSG00000077498
TACR3	rs2134025	4_104011140_G_A	GCST010859	609867	Adewuyi EO	intergenic_variant	4	104011140	EFO_0001065	ENSG00000169836
COP1	rs6680839	1_175933460_C_T	GCST010859	609867	Adewuyi EO	intergenic_variant	1	175933460	EFO_0001065	ENSG00000143207
DENND1B	rs12121863	1_197816290_A_G	GCST010859	609867	Adewuyi EO	intergenic_variant	1	197816290	EFO_0001065	ENSG00000213047
GRIK3	rs1395455	1_36719589_A_G	GCST010859	609867	Adewuyi EO	intergenic_variant	1	36719589	EFO_0001065	ENSG00000163873
HIVEP2	rs2328370	6_142685569_C_A	GCST010859	609867	Adewuyi EO	intergenic_variant	6	142685569	EFO_0001065	ENSG00000010818
TCTA	rs9586	3_49176204_C_T	GCST010859	609867	Adewuyi EO	intergenic_variant	3	49176204	EFO_0001065	ENSG00000145022
TCTA	rs9835157	3_49760336_G_A	GCST010859	609867	Adewuyi EO	intergenic_variant	3	49760336	EFO_0001065	ENSG00000145022
WNT4	rs4654783	1_22113027_T_C	GCST001894	14174	Albertsen HM	downstream_gene_variant	1	22113027	EFO_0001065	ENSG00000162552
CCDC170	rs7759516	6_151517110_T_C	FINNGEN_R5_N14_ENDOMETRIOSIS_RECTPVAGSEPT_VAGINA	70329	FINNGEN_R5	intron_variant	6	151517110	EFO_0001065	ENSG00000120262
KDR	rs12331538	4_55131919_A_C	FINNGEN_R5_N14_ENDOMETRIOSIS_OVARY	72200	FINNGEN_R5	intergenic_variant	4	55131919	EFO_0001065	ENSG00000128052
KDR	rs1551642	4_55128043_T_C	FINNGEN_R5_N14_ENDOMETRIOSIS_PELVICPERITONEUM	71922	FINNGEN_R5	upstream_gene_variant	4	55128043	EFO_0001065	ENSG00000128052
KDR	rs28517654	4_55127301_T_C	FINNGEN_R5_N14_ENDOMETRIOSIS	77257	FINNGEN_R5	upstream_gene_variant	4	55127301	EFO_0001065	ENSG00000128052
SYNE1	rs13211170	6_152289837_A_G	FINNGEN_R5_N14_ENDOMETRIOSIS_UTERUS	71341	FINNGEN_R5	intron_variant	6	152289837	EFO_0001065	ENSG00000131018
SYNE1	rs58415480	6_152241136_C_G	FINNGEN_R5_N14_ENDOMETRIOSIS_OVARY	72200	FINNGEN_R5	intron_variant	6	152241136	EFO_0001065	ENSG00000131018
GREB1	rs58502716	2_11592421_G_GAATCAC	FINNGEN_R5_N14_ENDOMETRIOSIS	77257	FINNGEN_R5	intron_variant	2	11592421	EFO_0001065	ENSG00000196208
GREB1	rs13395155	2_11514462_T_C	FINNGEN_R5_N14_ENDOMETRIOSIS_NOS	70404	FINNGEN_R5	intergenic_variant	2	11514462	EFO_0001065	ENSG00000196208
CDKN2B	rs17694933	9_22164310_G_A	FINNGEN_R5_N14_ENDOMETRIOSIS_OVARY	72200	FINNGEN_R5	intergenic_variant	9	22164310	EFO_0001065	ENSG00000147883
WNT4	rs55938609	1_22143958_G_C	FINNGEN_R5_N14_ENDOMET_INFERT	72244	FINNGEN_R5	upstream_gene_variant	1	22143958	EFO_0001065	ENSG00000162552
WNT4	rs10917151	1_22096228_G_A	FINNGEN_R5_N14_ENDOMETRIOSIS	77257	FINNGEN_R5	intergenic_variant	1	22096228	EFO_0001065	ENSG00000162552
WNT4	rs3820687	1_22030736_A_T	FINNGEN_R5_N14_ENDOMETRIOSIS_OVARY	72200	FINNGEN_R5	intergenic_variant	1	22030736	EFO_0001065	ENSG00000162552
WNT4	rs61778046	1_22032296_G_T	FINNGEN_R5_N14_ENDOMETRIOSIS_PELVICPERITONEUM	71922	FINNGEN_R5	intergenic_variant	1	22032296	EFO_0001065	ENSG00000162552
ID4	rs113913727	6_19745622_A_C	FINNGEN_R5_N14_ENDOMETRIOSIS_OVARY	72200	FINNGEN_R5	intergenic_variant	6	19745622	EFO_0001065	ENSG00000172201
VEZT	rs9706167	12_95235659_G_A	FINNGEN_R5_N14_ENDOMETRIOSIS	77257	FINNGEN_R5	intron_variant	12	95235659	EFO_0001065	ENSG00000028203
PPP1R26	rs144520147	9_135536420_C_G	FINNGEN_R5_N14_ENDOMETRIOSIS_OVARY	72200	FINNGEN_R5	intergenic_variant	9	135536420	EFO_0001065	ENSG00000196422
ETAA1	rs1023692	2_67641624_T_C	FINNGEN_R5_N14_ENDOMETRIOSIS_OVARY	72200	FINNGEN_R5	intergenic_variant	2	67641624	EFO_0001065	ENSG00000143971
ETAA1	rs56986722	2_67629433_G_GATGATGATGATGATA	FINNGEN_R5_N14_ENDOMETRIOSIS	77257	FINNGEN_R5	intergenic_variant	2	67629433	EFO_0001065	ENSG00000143971
CDH19	rs147879511	18_66332558_T_C	FINNGEN_R5_N14_ENDOMETRIOSIS_OVARY	72200	FINNGEN_R5	intergenic_variant	18	66332558	EFO_0001065	ENSG00000071991
NME7	rs2678166	1_169465789_C_T	FINNGEN_R5_N14_ENDOMETRIOSIS_OVARY	72200	FINNGEN_R5	intergenic_variant	1	169465789	EFO_0001065	ENSG00000143156
TMCC2	rs2864844	1_205300373_G_A	FINNGEN_R5_N14_ENDOMET_INFERT	72244	FINNGEN_R5	intergenic_variant	1	205300373	EFO_0001065	ENSG00000133069
GREB1	rs13394619	2_11587381_G_A	GCST001720	13997	Nyholt DR	intron_variant	2	11587381	EFO_0001065	ENSG00000196208
WNT4	rs7521902	1_22164231_C_A	GCST001720	13997	Nyholt DR	intergenic_variant	1	22164231	EFO_0001065	ENSG00000162552
ID4	rs7739264	6_19785357_C_T	GCST001720	13997	Nyholt DR	intergenic_variant	6	19785357	EFO_0001065	ENSG00000172201
VEZT	rs10859871	12_95318100_A_C	GCST001720	13997	Nyholt DR	intergenic_variant	12	95318100	EFO_0001065	ENSG00000028203
NFE2L3	rs12700667	7_25862019_G_A	GCST001720	13997	Nyholt DR	intergenic_variant	7	25862019	EFO_0001065	ENSG00000050344
RARB	rs6782972	3_24922859_A_G	GCST005906	14446	Painter JN	intergenic_variant	3	24922859	EFO_0001065	ENSG00000077092
OR9Q1	rs2218868	11_58158505_C_T	GCST005906	14446	Painter JN	intron_variant	11	58158505	EFO_0001065	ENSG00000186509
CCDC170	rs12173791	6_151503314_G_A	GCST90018839	314532	Sakaue S	intron_variant	6	151503314	EFO_0001065	ENSG00000120262
GREB1	rs7580473	2_11518846_C_T	GCST90018839	314532	Sakaue S	intergenic_variant	2	11518846	EFO_0001065	ENSG00000196208
WNT4	rs2235529	1_22123994_C_T	GCST90018839	314532	Sakaue S	intron_variant	1	22123994	EFO_0001065	ENSG00000162552
WNT4	rs7412010	1_22109953_G_C	GCST90018619	82761	Sakaue S	intergenic_variant	1	22109953	EFO_0001065	ENSG00000162552
CDCA2	rs35698191	8_25464329_T_A	GCST90018839	314532	Sakaue S	intron_variant	8	25464329	EFO_0001065	ENSG00000184661
CCDC170	rs1971256	6_151494876_T_C	GCST004549	208903	Sapkota Y	intron_variant	6	151494876	EFO_0001065	ENSG00000120262
ARL14EP	rs74485684	11_30220740_T_C	GCST004549	208903	Sapkota Y	intergenic_variant	11	30220740	EFO_0001065	ENSG00000152219
KDR	rs1903068	4_55142310_A_G	GCST004549_2	208903	Sapkota Y	intergenic_variant	4	55142310	EFO_0001065	ENSG00000128052
SYNE1	rs71575922	6_152232879_C_G	GCST004549_2	208903	Sapkota Y	intron_variant	6	152232879	EFO_0001065	ENSG00000131018
GREB1	rs11674184	2_11581409_T_G	GCST004549	208903	Sapkota Y	intron_variant	2	11581409	EFO_0001065	ENSG00000196208
GREB1	rs77294520	2_11520829_G_C	GCST004549_2	208903	Sapkota Y	intergenic_variant	2	11520829	EFO_0001065	ENSG00000196208
CDKN2B	rs1537377	9_22169701_T_C	GCST004549_2	208903	Sapkota Y	intergenic_variant	9	22169701	EFO_0001065	ENSG00000147883
WNT4	rs12037376	1_22135618_G_A	GCST004549	208903	Sapkota Y	intron_variant	1	22135618	EFO_0001065	ENSG00000162552
ID4	rs760794	6_19790329_C_T	GCST004549	208903	Sapkota Y	intergenic_variant	6	19790329	EFO_0001065	ENSG00000172201
VEZT	rs4762326	12_95275175_C_T	GCST004549	208903	Sapkota Y	intron_variant	12	95275175	EFO_0001065	ENSG00000028203
IL1A	rs10167914	2_112805784_A_G	GCST004549	208903	Sapkota Y	intergenic_variant	2	112805784	EFO_0001065	ENSG00000115008
ETAA1	rs6546324	2_67629358_A_C	GCST004549	208903	Sapkota Y	intergenic_variant	2	67629358	EFO_0001065	ENSG00000143971
TSKU	rs7942368	11_76754318_C_T	GCST004873	3105	Sobalska-Kwapis M	intergenic_variant	11	76754318	EFO_0001065	ENSG00000182704
KCNH5	rs10129516	14_63133372_T_C	GCST004873	3105	Sobalska-Kwapis M	intergenic_variant	14	63133372	EFO_0001065	ENSG00000140015
MAP3K1	rs62355900	5_56756868_T_C	GCST004873	3105	Sobalska-Kwapis M	intergenic_variant	5	56756868	EFO_0001065	ENSG00000095015
C2	rs644045	6_31916180_A_G	GCST004873	3105	Sobalska-Kwapis M	intergenic_variant	6	31916180	EFO_0001065	ENSG00000166278
FN1	rs1250258	2_215435462_C_T	GCST004370	8424	Uimari O	intron_variant	2	215435462	EFO_0001065	ENSG00000115414
CDKN2B	rs10965235	9_22115106_C_A	GCST000721	2741	Uno S	intergenic_variant	9	22115106	EFO_0001065	ENSG00000147883
IGF1R	rs4966038	15_98903403_G_C	GCST003819	100	Wang W	intron_variant	15	98903403	EFO_0001065	ENSG00000140443
