## Supplementary material for "Unified Predictive Model for Endometriosis: Merging Clinical, Self-reporting and Genetic Information": Table S1

### Sheet: Sheet1
Table S1. Attributes, measurements for univariate analysis (SMD)
Attribute ( categories by UKBB)	Missing	Values [Q1,Q3] (mean)	Control Values [Q1,Q3] (mean)	Endo Values [Q1,Q3] (mean)	p-Value	Statistical test	SMD (0.0,1.0)
irregular cycle, median [Q1,Q3]	0	0.0 [0.0,0.0]	0.0 [0.0,0.0]	0.0 [0.0,0.0]	0.002	Kruskal-Wallis	0.039
menarche_age, median [Q1,Q3]	3974	13.0 [12.0,14.0]	13.0 [12.0,14.0]	13.0 [12.0,14.0]	<0.001	Kruskal-Wallis	-0.075
height, median [Q1,Q3]	136379	164.0 [160.0,168.0]	164.0 [160.0,168.0]	163.0 [159.8,168.0]	0.664	Kruskal-Wallis	-0.013
Frequency_of_drinking_alcohol, median [Q1,Q3]	99599	58 (0.1)	57 (0.1)	1 (0.0)	<0.001	Chi-squared (warning: expected count < 5)	0.114
0	5036 (10.3)	4788 (10.2)	248 (11.9)
1	8141 (16.6)	7749 (16.6)	392 (18.8)
2	9639 (19.7)	9207 (19.7)	432 (20.7)
3	13995 (28.6)	13426 (28.7)	569 (27.3)
4	12032 (24.6)	11591 (24.8)	441 (21.2)
smoking, median [Q1,Q3]	111056	114.0 [113.0,114.0]	114.0 [113.0,114.0]	114.0 [113.0,114.0]	0.617	Kruskal-Wallis	0.022
Length_of_menstrual_cycle, median [Q1,Q3]	125506	28.0 [25.0,28.0]	28.0 [25.0,28.0]	28.0 [25.0,28.0]	0.011	Kruskal-Wallis	-0.073
Number_of_live_births, median [Q1,Q3]	98	2.0 [1.0,2.0]	2.0 [1.0,2.0]	2.0 [0.0,2.0]	<0.001	Kruskal-Wallis	-0.271
Doctor_diagnosed_asthma, median [Q1,Q3]	111056	32206 (86.0)	30896 (86.1)	1310 (84.2)	0.038	Chi-squared	0.053
1	5238 (14.0)	4992 (13.9)	246 (15.8)
Height, median [Q1,Q3]	136379	164.0 [160.0,168.0]	164.0 [160.0,168.0]	163.0 [159.8,168.0]	0.664	Kruskal-Wallis	-0.013
Breastfed_as_a_baby, median [Q1,Q3]	29067	37468 (31.4)	35668 (31.1)	1800 (36.7)	<0.001	Chi-squared	0.118
1	81965 (68.6)	78865 (68.9)	3100 (63.3)
Body_Mass_Index_(BMI), median [Q1,Q3]	474	26.2 [23.5,29.9]	26.2 [23.5,29.9]	26.7 [23.8,30.4]	<0.001	Kruskal-Wallis	0.075
Age_cataract_diagnosed, median [Q1,Q3]	144049	63.0 [58.0,66.0]	63.0 [58.0,66.0]	62.0 [58.0,66.0]	0.786	Kruskal-Wallis	-0.047
Age_diabetes_diagnosed, median [Q1,Q3]	143309	55.0 [47.0,60.0]	55.0 [47.8,60.0]	51.0 [45.0,58.0]	<0.001	Kruskal-Wallis	-0.202
Ever_diagnosed_with_IBS, median [Q1,Q3]	93991	1636 (3.0)	1551 (3.0)	85 (3.8)	<0.001	Chi-squared (warning: expected count < 5)	0.216
-818	45 (0.1)	44 (0.1)	1 (0.0)
0	43250 (79.3)	41660 (79.7)	1590 (70.6)
1	9578 (17.6)	9001 (17.2)	577 (25.6)
Degree_bothered_by_menstrual_cramps_or_other_problems_with_period_in_the_last_3_months, median [Q1,Q3]	132479	1834 (11.4)	1775 (11.5)	59 (10.6)	<0.001	Chi-squared (warning: expected count < 5)	nan
-2	553 (3.5)	503 (3.3)	50 (9.0)
-218	23 (0.1)	23 (0.1)
0	13611 (85.0)	13166 (85.1)	445 (80.3)
Discomfort/pain_occurring_only_during_menstrual_bleed, median [Q1,Q3]	113930	21823 (63.1)	20808 (63.2)	1015 (61.7)	0.655	Chi-squared (warning: expected count < 5)	0.032
-818	17 (0.0)	16 (0.0)	1 (0.1)
0	12163 (35.2)	11561 (35.1)	602 (36.6)
1	567 (1.6)	539 (1.6)	28 (1.7)
Histology_of_cancer_tumour, median [Q1,Q3]	114838	8380.0 [8090.0,8500.0]	8380.0 [8090.0,8500.0]	8380.0 [8090.0,8500.0]	0.218	Kruskal-Wallis	0.019
Birth_weight, median [Q1,Q3]	52644	3.2 [2.9,3.6]	3.2 [2.9,3.6]	3.2 [2.9,3.6]	0.003	Kruskal-Wallis	-0.051
Age_at_cancer_diagnosis, median [Q1,Q3]	114629	57.6 [48.5,65.3]	57.7 [48.5,65.4]	54.3 [46.5,62.3]	<0.001	Kruskal-Wallis	-0.217
Age_at_first_live_birth, median [Q1,Q3]	45884	25.0 [22.0,28.0]	25.0 [22.0,28.0]	24.0 [21.0,28.0]	<0.001	Kruskal-Wallis	-0.145
Milk_type_used, median [Q1,Q3]	30	6613 (4.5)	6352 (4.5)	261 (4.4)	<0.001	Chi-squared	0.081
2	91564 (61.7)	88093 (61.8)	3471 (58.6)
3	36059 (24.3)	34555 (24.2)	1504 (25.4)
4	6834 (4.6)	6516 (4.6)	318 (5.4)
5	2285 (1.5)	2165 (1.5)	120 (2.0)
6	5115 (3.4)	4867 (3.4)	248 (4.2)
Age_started_smoking_in_current_smokers, median [Q1,Q3]	137884	17.0 [15.0,19.0]	17.0 [15.0,19.0]	16.0 [15.0,19.0]	0.061	Kruskal-Wallis	-0.123
Age_started_smoking_in_former_smokers, median [Q1,Q3]	116305	17.0 [16.0,19.0]	17.0 [16.0,19.0]	17.0 [15.0,19.0]	<0.001	Kruskal-Wallis	-0.115
Age_stopped_smoking, median [Q1,Q3]	116307	40.0 [30.0,50.0]	40.0 [30.0,50.0]	38.0 [30.0,47.0]	<0.001	Kruskal-Wallis	-0.14
Number_of_cigarettes_currently_smoked_daily_(current_cigarette_smokers), median [Q1,Q3]	137865	15.0 [10.0,20.0]	15.0 [10.0,20.0]	15.0 [10.0,20.0]	0.528	Kruskal-Wallis	-0.049
Age_at_first_episode_of_depression, median [Q1,Q3]	116503	33.0 [21.0,47.0]	33.0 [21.0,47.0]	30.0 [20.0,44.0]	<0.001	Kruskal-Wallis	-0.019
Age_at_last_episode_of_depression, median [Q1,Q3]	116503	50.0 [36.0,59.0]	50.0 [36.0,59.0]	50.0 [39.0,57.0]	0.169	Kruskal-Wallis	0.078
Number_of_depression_episodes, median [Q1,Q3]	122544	2.0 [1.0,4.0]	2.0 [1.0,4.0]	2.0 [1.0,4.0]	0.011	Kruskal-Wallis	-0.027
Number_of_weeks_absent_from_work_due_to_IBS,_in_the_last_year, median [Q1,Q3]	138922	-313.0 [-313.0,0.0]	-313.0 [-313.0,0.0]	-313.0 [-313.0,0.0]	<0.001	Kruskal-Wallis	0.17
Diarrhoea_when_IBS_symptoms_first_began, median [Q1,Q3]	138922	296 (3.1)	277 (3.1)	19 (3.3)	0.099	Chi-squared	0.093
0	4381 (45.7)	4142 (46.0)	239 (41.4)
1	4901 (51.2)	4582 (50.9)	319 (55.3)
Infection_diagnosed_alongside_IBS_when_IBS_symptoms_began, median [Q1,Q3]	147517	87 (8.9)	80 (8.7)	7 (11.1)	0.625	Chi-squared (warning: expected count < 5)	nan
-902	13 (1.3)	13 (1.4)
-903	119 (12.1)	110 (12.0)	9 (14.3)
-904	225 (22.9)	208 (22.6)	17 (27.0)
-905	149 (15.2)	143 (15.5)	6 (9.5)
-906	390 (39.7)	366 (39.8)	24 (38.1)
Infectious_illness_diagnosis_status_when_IBS_symptoms_first_began, median [Q1,Q3]	138922	298 (3.1)	288 (3.2)	10 (1.7)	0.132	Chi-squared	0.096
0	8297 (86.6)	7793 (86.6)	504 (87.3)
1	983 (10.3)	920 (10.2)	63 (10.9)
Speed_of_onset_of_IBS_symptoms, median [Q1,Q3]	138922	2141 (22.4)	2023 (22.5)	118 (20.5)	0.592	Chi-squared (warning: expected count < 5)	0.059
-802	4888 (51.0)	4592 (51.0)	296 (51.3)
-803	2527 (26.4)	2366 (26.3)	161 (27.9)
-818	22 (0.2)	20 (0.2)	2 (0.3)
Vomiting_when_IBS_symptoms_first_began, median [Q1,Q3]	138922	220 (2.3)	205 (2.3)	15 (2.6)	0.204	Chi-squared	0.073
0	8619 (90.0)	8112 (90.1)	507 (87.9)
1	739 (7.7)	684 (7.6)	55 (9.5)
Source_of_report_of_K58_(irritable_bowel_syndrome), median [Q1,Q3]	134082	5955 (41.3)	5525 (41.1)	430 (44.5)	0.002	Chi-squared	0.148
31	1083 (7.5)	990 (7.4)	93 (9.6)
40	2082 (14.4)	1962 (14.6)	120 (12.4)
41	149 (1.0)	139 (1.0)	10 (1.0)
50	3252 (22.6)	3073 (22.8)	179 (18.5)
51	1897 (13.2)	1763 (13.1)	134 (13.9)
Sensitive_stomach, median [Q1,Q3]	93991	5260 (9.6)	5043 (9.7)	217 (9.6)	<0.001	Chi-squared (warning: expected count < 5)	nan
-818	24 (0.0)	24 (0.0)
0	34690 (63.6)	33426 (64.0)	1264 (56.1)
1	14535 (26.7)	13763 (26.3)	772 (34.3)
Less_frequent_bowel_movements_when_abdominal_discomfort/pain_started, median [Q1,Q3]	113930	18788 (54.3)	17916 (54.4)	872 (53.0)	0.258	Chi-squared	0.062
-501	11302 (32.7)	10768 (32.7)	534 (32.4)
-502	1666 (4.8)	1568 (4.8)	98 (6.0)
-503	1910 (5.5)	1817 (5.5)	93 (5.7)
-504	689 (2.0)	650 (2.0)	39 (2.4)
-818	215 (0.6)	205 (0.6)	10 (0.6)
Coffee_consumed, median [Q1,Q3]	85168	18325 (28.9)	17475 (28.8)	850 (32.5)	<0.001	Chi-squared	0.08
1	45007 (71.1)	43238 (71.2)	1769 (67.5)
Frequency_of_harder_stools_when_abdominal_discomfort/pain_started, median [Q1,Q3]	113930	16010 (46.3)	15280 (46.4)	730 (44.3)	0.275	Chi-squared	0.062
-501	13122 (38.0)	12481 (37.9)	641 (38.9)
-502	2773 (8.0)	2645 (8.0)	128 (7.8)
-503	1882 (5.4)	1779 (5.4)	103 (6.3)
-504	616 (1.8)	579 (1.8)	37 (2.2)
-818	167 (0.5)	160 (0.5)	7 (0.4)
Stomach/abdominal_pain_for_3+_months, median [Q1,Q3]	132817	6546 (41.7)	6163 (42.3)	383 (33.9)	<0.001	Chi-squared	0.174
1	9137 (58.3)	8391 (57.7)	746 (66.1)
Stools_looser_when_abdominal_discomfort/pain_started, median [Q1,Q3]	113930	11718 (33.9)	11205 (34.0)	513 (31.2)	0.002	Chi-squared	0.108
-501	12929 (37.4)	12335 (37.5)	594 (36.1)
-502	3695 (10.7)	3507 (10.7)	188 (11.4)
-503	3623 (10.5)	3407 (10.3)	216 (13.1)
-504	2454 (7.1)	2324 (7.1)	130 (7.9)
-818	151 (0.4)	146 (0.4)	5 (0.3)
year_of_birth, median [Q1,Q3]	0	1950.0 [1945.0,1957.0]	1949.0 [1945.0,1957.0]	1955.0 [1948.0,1961.0]	<0.001	Kruskal-Wallis	0.444
IBS, median [Q1,Q3]	0	0.0 [0.0,0.0]	0.0 [0.0,0.0]	0.0 [0.0,0.0]	<0.001	Kruskal-Wallis	0.206
estrogen_exposure, median [Q1,Q3]	72499	38.0 [36.0,41.0]	38.0 [36.0,41.0]	38.0 [35.0,40.0]	<0.001	Kruskal-Wallis	-0.139
Toral participants		148500	142576	5924
